# Culture-free *Helicobacter pylori* genomics reveals within-host virulence heterogeneity and antibiotic resistance

**DOI:** 10.64898/2026.10.23.26365955

**Authors:** Yujie Liu, Mi Ni, Xue-Song Zhang, Jessica Bass, Panchajanya Deshpande, Judith Romero-Gallo, Hao Chen, Yu Fan, Difei Wang, Wanjin Qiao, Yanchun Zhang, Edward A. Mead, Emmanuel Dias-Neto, Alejandro Corvalan, Rachel Brody, M. Constanza Camargo, Wendy Szymczak, Amy D. Klion, Richard M. Peek, Martin J. Blaser, Gang Fang

## Abstract

*Helicobacter pylori* (Hp) infects over 40% of the world’s population and causes most cases of gastric cancer worldwide, yet fundamental questions about its within-host genetic diversity remain unresolved. Decades of work on Hp genomics depends on culturing clinical isolates, which can distort within-host genetic heterogeneity that informs Hp virulence and antimicrobial resistance. Culture-free alternatives have been limited by the extremely low Hp abundance in gastric tissue (usually 10^−3^ to 10^−7^ of total genomic DNA), making direct metagenomics prohibitively expensive and existing enrichment strategies insufficient for whole-genome recovery. Here we develop ultra-sensitive Hp sequencing (uHp-seq) for reconstructing Hp genomes directly from gastric biopsies. uHp-seq achieves a thousand-fold Hp DNA enrichment and recovers near-complete genomes across samples spanning orders of magnitude in Hp abundance. Notably, individual hosts may harbor multiple co-existing Hp strains or cagA EPIYA variants with different oncogenic potential. Resistance-associated variants for six commonly used antibiotics are resolved with greater accuracy than PCR-based and probe-based commercial panels. Applied to minimally invasive gastric string samples, uHp-seq delivers reliable resistance profiles without endoscopy, opening a path to genome-guided Hp eradication.
