## Supplementary Tables for "Culture-free *Helicobacter pylori* genomics reveals within-host virulence heterogeneity and antibiotic resistance": Table_S1_Patients_and_samples.xlsx

### Sheet: Patients and samples
Lab	Cohort		Sample type	Sample number	Corresponding patient serial number	Note
Rachel Brody	Icahn School of Medicine at Mount Sinai		Fresh gastric tissue	1	P26	In total 23 samples, only 1 is Hp positive
Martin J. Blaser	Rutgers University (University of Magdeburg)	Collection 1	Frozen gastric biopsy DNA	20+5	P10-P25 and P37-P40	20 gastric biopsy DNA samples from P15-P25 had been stored for over 20 years 5 additional Hp negative samples
		Collection 2	Frozen gastric biopsy	16
Richard M. Peek	Vanderbilt University	Collection 3	Frozen gastric biopsy	18	P1-P9 and P41
			Frozen paired isolates DNA	18
Constanza Camargo Alejandro Corvalan Emmanuel Dias-Neto	National Cancer Institute (NCI), Pontificia Universidad Católica de Chile, A. C. Camargo Cancer Center	Collection 4	Frozen gastric biopsy	10	P27-P36	4 samples (P33-P36) from Pontificia Universidad Católica de Chile, 6 samples (P27-P32) from A. C. Camargo Cancer Center
Wendy Szymczak	Albert Einstein College of Medicine	Collection 5	Frozen gastric biopsy DNA	29	W1-W31 (W10 and W24 were not included because their DNA did not pass QC.)	MIC testing was performed on isolates from 28 samples.Sample W31 lacked MIC data and was therefore excluded from the benchmark comparison with Deeplex HelP.
Amy D. Klion	National Institute of Allergy and Infectious Diseases (NIAID)		Frozen string DNA	19	A-U
			Frozen paired isolates DNA	15
