## Supplementary Tables for "Culture-free *Helicobacter pylori* genomics reveals within-host virulence heterogeneity and antibiotic resistance": Table_S2_uHp_seq_summary.xlsx

### Sheet: uHp-seq summary
Gang Fang Lab sample serial number (used in this study)	Gang Fang Lab patient serial number (used in this study)	Original samples serial number	Original patient serial number	Gastric region	Sample type	Mixed-strain infection (identify via uHp-seq)	Input Hp abundance (qPCR, fraction)	Hp abundance after uHp-seq (ONT, fraction)	Hp abundance after uHp-seq (NGS method A2, fraction)	uHp genome completeness (%)				Matched isolate
										Read-based*	CheckM	BUSCO
P20a	P20	A06a	A06	Antrum	Biopsy	No	0.000377	0.0109	0.0135	87.84	67.08	31.3		No
P15a	P15	A07a	A07	Antrum	Biopsy	No	0.00015	0.133	0.0463	85.63	69.71	49.7		No
P20c	P20	A06c	A06	Corpus	Biopsy	No	8.3e-05	0.0441	0.1151	92.46	86.04	59.1		No
P15c	P15	A07c	A07	Corpus	Biopsy	No	7e-05	0.0477	0.0474	79.83	50.97	36.9		No
P16a	P16	A09a	A09	Antrum	Biopsy	No	9.1e-05	0.091	0.0728	97.43	99.56	92.1		No
P16c	P16	A09c	A09	Corpus	Biopsy	No	4.5e-05	0.0743	0.0898	97.11	97.89	86.6		No
P17a	P17	A10a	A10	Antrum	Biopsy	No	0.000171754	0.4071	0.3322	96.58	99.42	91.4		No
P18a	P18	B22aE	B34	Antrum	Biopsy	No	2.31286e-05	0.1671	0.1542	98.16	99.42	91.7		No
P21c	P21	B22c	B22	Corpus	Biopsy	No	1.39947e-05	0.083	0.0645	97.57	99.28	90.8		No
P18c	P18	B22cE	B34	Corpus	Biopsy	No	5.67117e-05	0.1321	0.1237	98.06	99.42	91.4		No
P19a	P19	B30a	B30	Antrum	Biopsy	No	1.86043e-05	0.0662	0.0632	80.61	77.33	65.8		No
P19c	P19	B30c	B30	Corpus	Biopsy	No	1.34509e-05	0.1096	0.0952	94.42	98	88.2		No
P22c	P22	A04c	A04	Corpus	Biopsy	No	2.52524e-07	0.0037	No NGS data	85.47	39.02	24.8		No
P17c	P17	A10c	A10	Corpus	Biopsy	No	8.89961e-06	0.1169	No NGS data	98.29	99.42	91.6		No
P17d	P17	A10d	A10	Duodenum	Biopsy	No	2.06425e-07	0.004	No NGS data	84.94	42.75	20.6		No
P23a	P23	A14a	A14	Antrum	Biopsy	No	3.64862e-06	0.021	No NGS data	60.71	37.34	28.3		No
P24a	P24	A28a	A28	Antrum	Biopsy	YES	1.64744e-06	0.1812	No NGS data	90.14	66.29	49.9		No
P25a	P25	B33a	B33	Antrum	Biopsy	YES	3.5135e-07	0.0187	No NGS data	97.64	86.76	66.3		No
P25c	P25	B33c	B33	Corpus	Biopsy	No	9.16532e-08	0.023	No NGS data	96.11	87.15	61.7		No
P25d	P25	B33d	B33	Duodenum	Biopsy	No	1.07946e-07	0.0044	No NGS data	85.03	23.74	15.9		No
P26c	P26	53536c	53536	Corpus	Biopsy	No	3.85602e-05	0.2729	0.4036	99.55	99.5	90.5		No
P37a	P37	#0020A	#0020	Antrum	Biopsy	No	3.06416e-07	0.0001	No NGS data	Hp genome recovery failed due to low Hp abundance				No
P14a	P14	#0023A	#0023	Antrum	Biopsy	YES	0.000278277	0.1134	0.091	97.73	99.23	89.5		No
P14f	P14	#0023F	#0023	Fundus	Biopsy	YES	1.54592e-05	0.01135	0.0175	99.28	99.23	83.5		No
P10a	P10	#0038A	#0038	Antrum	Biopsy	No	1.51861e-05	0.0594	0.0651	98.47	99.4202	92.3		No
P10f	P10	#0038F	#0038	Fundus	Biopsy	No	6.70753e-05	0.0592	0.0827	98.47	99.42	92.3		No
P12a	P12	#0048A	#0048	Antrum	Biopsy	YES (between region)	1.64463e-05	0.0057	0.0063	95.44	99.42	77.8		Hp_1159 /Hp_1161
P12f	P12	#0048F	#0048	Fundus	Biopsy		7.58005e-05	0.1967	0.1915	98.8	99.48	90.7		Hp_1160/Hp_1162
P38a	P38	#0049A	#0049	Antrum	Biopsy	No	1.65469e-07	0.0002	No NGS data	Hp genome recovery failed due to low Hp abundance				No
P38f	P38	#0049F	#0049	Fundus	Biopsy	No	1.53579e-07	0.0001	No NGS data	Hp genome recovery failed due to low Hp abundance				No
P11a	P11	#0056A	#0056	Antrum	Biopsy	No	0.00133392	0.6837	0.5663	97.49	99.62	91.4		No
P11f	P11	#0056F	#0056	Fundus	Biopsy	No	3.50669e-05	0.6181	0.0033	97.9	94.97	67.8		No
P39a	P39	#0066A	#0066	Antrum	Biopsy	No	7.59526e-08	0.0001	No NGS data	Hp genome recovery failed due to low Hp abundance				No
P39f	P39	#0066F	#0066	Fundus	Biopsy	No	9.42571e-08	0.0002	No NGS data	Hp genome recovery failed due to low Hp abundance				No
P40f	P40	#0108F	#0108	Fundus	Biopsy	No	1.72153e-07	0.0001	No NGS data	Hp genome recovery failed due to low Hp abundance				No
P13a	P13	#0110A	#0110	Antrum	Biopsy	YES	0.000344174	0.1001	0.1164	98.94	99.36	91.1		No
P13f	P13	#0110F	#0110	Fundus	Biopsy	YES	0.000392731	0.3154	0.3246	99.79	99.1154	85		No
P9c	P9	B173c	B173	Corpus	Biopsy	YES	0.000121178	0.3703	0.4249	99.8	99.1763	86.6		Hp_B173c
P41c	P41	B312c	B312	Corpus	Biopsy	No	6.01614e-08	0.0004	No NGS data	Hp genome recovery failed due to low Hp abundance				Hp_B312c
P1c	P1	B335c	B335	Corpus	Biopsy	No	0.000121007	0.42	0.3965	100	99.36	91.5		Hp_B335c
P2c	P2	B336c	B336	Corpus	Biopsy	No	0.00029938	0.2917	0.4321	100	99.4	99.8		Hp_B336c
P3c	P3	B148c	B148	Corpus	Biopsy	No	0.000231393	0.6477	0.5761	100	99.42	92.1		Hp_B148c
P4c	P4	B158c	B158	Corpus	Biopsy	No	9.75351e-05	0.3497	0.3583	100	99.3622	91.5		Hp_B158c
P5c	P5	B279c	B279	Corpus	Biopsy	No	1.37418e-05	0.063	0.0644	99.98	99.15	91.4		Hp_B279c
P6c	P6	B289c	B289	Corpus	Biopsy	No	0.000213328	0.2828	0.229	99.99	99.56	91.5		Hp_B289c
P7c	P7	B294c	B294	Corpus	Biopsy	No	0.000247806	0.5737	0.5781	100	99.62	91.4		Hp_B294c
P8c	P8	B134c	B134	Corpus	Biopsy	No	8.1039e-05	0.5907	0.5682	100	99.36	91.8		Hp_B134c
P9a	P9	B173a	B173	Antrum	Biopsy	No	0.00106407	0.8868	No NGS data	100	99.36	91.2		Hp_B173a
P1a	P1	B335a	B335	Antrum	Biopsy	No	1.05415e-05	0.0564	No NGS data	100	99.36	90.6		Hp_B335a
P2a	P2	B336a	B336	Antrum	Biopsy	No	0.00118678	0.697	No NGS data	100	99.42	91.9		Hp_B336a
P3a	P3	B148a	B148	Antrum	Biopsy	No	0.0001252	0.5239	No NGS data	100	99.42	92.3		Hp_B148a
P4a	P4	B158a	B158	Antrum	Biopsy	No	1.09654e-06	0.0088	No NGS data	48.47	30.33	22.7		Hp_B158a
P5a	P5	B279a	B279	Antrum	Biopsy	No	1.14756e-05	0.0416	No NGS data	100	94.3	99.7		Hp_B279a
P7a	P7	B294a	B294	Antrum	Biopsy	No	0.000294612	0.5936	No NGS data	100	99.62	91.6		Hp_B294a
P8a	P8	B134a	B134	Antrum	Biopsy	No	0.000100292	0.2797	No NGS data	100	99.09	90.4		Hp_B134a
P27	P27	HpGP-BRA-101		Unknown	Biopsy	No	9.09e-05	0.062	No NGS data	97.06	98.96	91		No
P28	P28	HpGP-BRA-102		Unknown	Biopsy	No	6.63e-06	0.03	No NGS data	96.06	97.4	91		No
P29	P29	HpGP-BRA-103		Unknown	Biopsy	No	1.79e-05	0.052	No NGS data	97.79	99.6	91.9		No
P30	P30	HpGP-BRA-104		Unknown	Biopsy	No	0.000404	0.683	No NGS data	95.6	99.4	91.9		No
P31	P31	HpGP-BRA-105		Unknown	Biopsy	No	3.55e-06	0.193	No NGS data	96.3	99.4	99.8		No
P32	P32	HpGP-BRA-106		Unknown	Biopsy	No	4.31e-05	0.339	No NGS data	98.53	99.4	92.3		No
P33	P33	HpGP-CHI-301		Unknown	Biopsy	No	2.65e-05	0.099	No NGS data	96.3	99.42	91.6		No
P34	P34	HpGP-CHI-302		Unknown	Biopsy	YES	3.1e-06	0.012	No NGS data	99.93	90.4	75.5		No
P35	P35	HpGP-CHI-303		Unknown	Biopsy	No	0.000283	0.404	No NGS data	99.15	94.6	71.8		No
P36	P36	HpGP-CHI-304		Unknown	Biopsy	No	0.000126	0.405	No NGS data	98.66	99.36	91.4		No
W1	W1	2	W1	Unknown	Biopsy	No	4.77348e-06	0.2298	No NGS data	94.46	99.42	91.5		No
W2	W2	8	W2	Unknown	Biopsy	No	0.000117874	0.8137	No NGS data	98.26	99.57	91.7		No
W3	W3	9	W3	Unknown	Biopsy	No	0.000148752	0.9307	No NGS data	99.11	99.36	91.7		No
W4	W4	11	W4	Unknown	Biopsy	YES	0.000894117	0.9577	No NGS data	98.04	99.57	91.4		No
W5	W5	16	W5	Unknown	Biopsy	No	1.7207e-05	0.3992	No NGS data	98.8	99.36	91.5		No
W6	W6	23	W6	Unknown	Biopsy	No	0.000136366	0.2949	No NGS data	97.03	99.36	91.8		No
W7	W7	36	W7	Unknown	Biopsy	No	0.00120339	0.6613	No NGS data	93.38	99.42	92.1		No
W8	W8	39	W8	Unknown	Biopsy	No	0.000217929	0.2362	No NGS data	97.38	99.42	92.2		No
W9	W9	40	W9	Unknown	Biopsy	No	2.1682e-05	0.2969	No NGS data	93.72	99.42	92		No
W11	W11	30	W11	Unknown	Biopsy	No	0.00012458	0.6672	No NGS data	97.71	99.62	91.5		No
W12	W12	56	W12	Unknown	Biopsy	No	0.000256051	0.8684	No NGS data	98.29	99.36	92		No
W13	W13	57	W13	Unknown	Biopsy	No	0.000120254	0.8381	No NGS data	96.26	99.68	91.9		No
W14	W14	67	W14	Unknown	Biopsy	YES	0.00214775	0.9206	No NGS data	99.4	99.42	91.1		No
W15	W15	71	W15	Unknown	Biopsy	No	0.000452326	0.9468	No NGS data	96.6	99.42	91.9		No
W16	W16	73	W16	Unknown	Biopsy	No	7.38879e-05	0.2991	No NGS data	98.57	99.36	91.3		No
W17	W17	77	W17	Unknown	Biopsy	No	0.000404674	0.046	No NGS data	51.37	23.72	16.9		No
W18	W18	78	W18	Unknown	Biopsy	YES	1.33445e-05	0.3318	No NGS data	99.7	99.36	90.2		No
W19	W19	84	W19	Unknown	Biopsy	No	0.000813008	0.3456	No NGS data	96.38	99.42	92.3		No
W20	W20	85	W20	Unknown	Biopsy	No	0.000148014	0.1413	No NGS data	75.24	48.34	35.3		No
W21	W21	87	W21	Unknown	Biopsy	No	0.000221408	0.2449	No NGS data	99.5	98.4	89.1		No
W22	W22	88	W22	Unknown	Biopsy	No	0.00377427	0.8362	No NGS data	99.56	99.36	91.4		No
W23	W23	89	W23	Unknown	Biopsy	No	0.000994294	0.8673	No NGS data	97.15	99.36	92.3		No
W25	W25	94	W25	Unknown	Biopsy	No	0.000105348	0.2891	No NGS data	95.97	99.16	91.2		No
W26	W26	95	W26	Unknown	Biopsy	No	5.56187e-05	0.4925	No NGS data	97.73	99.36	91.8		No
W27	W27	96	W27	Unknown	Biopsy	No	0.000662431	0.4341	No NGS data	99.39	99.42	91.5		No
W28	W28	98	W28	Unknown	Biopsy	No	0.000457401	0.8298	No NGS data	97.39	99.57	91.8		No
W29	W29	99	W29	Unknown	Biopsy	No	2.6122e-05	0.1393	No NGS data	96.02	99.62	91.4		No
W30	W30	105	W30	Unknown	Biopsy	No	0.000992927	0.8786	No NGS data	96.96	99.36	91.3		No
W31	W31	103	W31	Unknown	Biopsy	No	0.00023025	0.8897	No NGS data	97.96	99.36	91.9		No
A	A	A	A	NA	String	No	6.97784e-05	0.1443	No NGS data	99.71	99.57	92.1		col401sc/col401pool (isolated from string)
B	B	B	B	NA	String	No	0.000324244	0.626	No NGS data	100	99.36	92		Hp_B1_pool (isolated from string) Hp_B2_pool (isolated from biopsy)
C	C	C	C	NA	String	No	0.00296495	0.0958	No NGS data	99.24	95.71	85.6		Hp_C_pool (isolated from biopsy)
D	D	D	D	NA	String	YES	0.00811128	0.9806	No NGS data	93.86	99.56	90.6		No
E	E	E	E	NA	String	No	0.000343894	0.1999	No NGS data	97.07	99.36	92.1		Hp_E_pool (isolated from biopsy)
F	F	F	F	NA	String	No	5.75947e-05	0.3721	No NGS data	97.81	99.57	91.4		No
G	G	G	G	NA	String	No	0.000164161	0.2043	No NGS data	72.97	67.9	51.9		No
H	H	H	H	NA	String	No	0.00159821	0.8472	No NGS data	100	99.42	91.5		Hp_H_pool (isolated from biopsy)
I	I	I	I	NA	String	No	0.000141896	0.0529	No NGS data	99.99	99.42	91.8		Hp_I_pool (isolated from biopsy)
J3	J3	J3	J	NA	String	YES	0.00100555	0.63	No NGS data	98.6	99.36	91.7	J1,J2,J3 were not sampled at te same time point	Hp_J1_pool (isolated from biopsy) Hp_J2_pool (isolated from biopsy)
K	K	K	K	NA	String	No	0.00262151	0.7969	No NGS data	99.47	99.62	92.2		No
L	L	L	L	NA	String	No	2.69023e-05	0.0061	No NGS data	94.01	48.35	28.5		Hp_L_pool (isolated from biopsy)
M	M	M	M	NA	String	No	0.000465894	0.0588	No NGS data	99.54	89.91	76.2		Hp_M_pool (isolated from biopsy)
O	O	O	O	NA	String	No	0.000424007	0.1488	No NGS data		99.36			No
P	P	P	P	NA	String	No	0.00315472	0.4348	No NGS data		99.57			No
Q	Q	Q	Q	NA	String	No	0.000611324	0.0839	No NGS data		99.42			No
R	R	R	R	NA	String	No	0.00479898	0.8452	No NGS data		99.42			Hp_R_pool (isolated from biopsy)
T	T	T	T	NA	String	No	0.000146859	0.0249	No NGS data		99.23			Hp_T_pool (isolated from biopsy)
U	U	U	U	NA	String	No	0.000213387	0.0212	No NGS data		93.47			No
*map to matched isolate genome (or the closest publicly available reference genome when a matched isolate was unavailable)
Red indicates Hp genome recovery failed due to low Hp abundance
