## Supplementary Tables for "Culture-free *Helicobacter pylori* genomics reveals within-host virulence heterogeneity and antibiotic resistance": Table_S3_Matched_isolates.xlsx

### Sheet: Matched isolates
Isolate ID (used in this study)	Matched biopsy/string sample	Patient serial number	Gastric region	Isolated from	Original isolate designation	Note
Hp_1159	P12a	P12	Antrum	Biopsy	Hp_1159
Hp_1161	P12a	P12	Antrum	Biopsy	Hp_1161
Hp_1160	P12f	P12	Fundus	Biopsy	Hp_1160
Hp_1162	P12f	P12	Fundus	Biopsy	Hp_1162
Hp_P9c	P9c	P9	Corpus	Biopsy	Hp_B173c
Hp_P41c	P41c	P41	Corpus	Biopsy	Hp_B312c	uHp genome recovery failed due to low Hp abundance
Hp_P1c	P1c	P1	Corpus	Biopsy	Hp_B335c
Hp_P2c	P2c	P2	Corpus	Biopsy	Hp_B336c
Hp_P3c	P3c	P3	Corpus	Biopsy	Hp_B148c
Hp_P4c	P4c	P4	Corpus	Biopsy	Hp_B158c
Hp_P5c	P5c	P5	Corpus	Biopsy	Hp_B279c
Hp_P6c	P6c	P6	Corpus	Biopsy	Hp_B289c
Hp_P7c	P7c	P7	Corpus	Biopsy	Hp_B294c
Hp_P8c	P8c	P8	Corpus	Biopsy	Hp_B134c
Hp_P9a	P9a	P9	Antrum	Biopsy	Hp_B173a
Hp_P1a	P1a	P1	Antrum	Biopsy	Hp_B335a
Hp_P2a	P2a	P2	Antrum	Biopsy	Hp_B336a
Hp_P3a	P3a	P3	Antrum	Biopsy	Hp_B148a
Hp_P4a	P4a	P4	Antrum	Biopsy	Hp_B158a
Hp_P5a	P5a	P5	Antrum	Biopsy	Hp_B279a
Hp_P7a	P7a	P7	Antrum	Biopsy	Hp_B294a
Hp_P8a	P8a	P8	Antrum	Biopsy	Hp_B134a
col401sc	A	A	Not applicable	String	col401sc	Isolated from string samples
col401pool	A	A	Not applicable	String	col401pool
Hp_B1_pool	B	B	Not applicable	String	Hp_B1_pool	Isolated from string samples
Hp_B2_pool	B	B	Not applicable	Biopsy	Hp_B2_pool
Hp_C_pool	C	C	Not applicable	Biopsy	Hp_C_pool
Hp_E_pool	E	E	Not applicable	Biopsy	Hp_E_pool
Hp_H_pool	H	H	Not applicable	Biopsy	Hp_H_pool
Hp_I_pool	I	I	Not applicable	Biopsy	Hp_I_pool
Hp_J1_pool	J3	J3	Not applicable	Biopsy	Hp_J1_pool	J1,J2,J3 were not sampled at te same time point
Hp_J2_pool	J3	J3	Not applicable	Biopsy	Hp_J2_pool
Hp_K_pool	K	K	Not applicable	Biopsy	Hp_K_pool
Hp_L_pool	L	L	Not applicable	Biopsy	Hp_L_pool
Hp_M_pool	M	M	Not applicable	Biopsy	Hp_M_pool
Hp_R_pool	R	R	Not applicable	Biopsy	Hp_R_pool
Hp_T_pool	T	T	Not applicable	Biopsy	Hp_T_pool
Isolate IDs follow the matched sample (Hp_ + sample ID). Pooled isolates and independently designated strains retain their original names; the original designation is given for every isolate.
