## Supplementary Tables for "Culture-free *Helicobacter pylori* genomics reveals within-host virulence heterogeneity and antibiotic resistance": Table_S5_TonB_associated_variants.xlsx

### Sheet: TonB-associated variants
gene	change	subjects_biopsy_carries_isolate_does_not
tonB-1	p.Lys11* / p.Gly82fs	P5; P7
tonB-2	p.Glu97fs / p.Asp63fs	P1; P2; P7; P8
tonB-3	p.Gln172*	P4
frpB-1	p.Arg3* / p.Trp718*	P5; P7
frpB-2	p.Gln616* / p.Arg198* / p.Pro48fs	P7; P9
frpB-5	p.Lys223* / p.Trp253*	P2; P6; P8
frpB-7	p.Trp360*	P7
tbdr-1	p.Lys51*	P2
