## Supplementary Tables for "Culture-free *Helicobacter pylori* genomics reveals within-host virulence heterogeneity and antibiotic resistance": Table_S7_string_uHp_Iso_virulance_genotyping.xlsx

### Sheet: Sheet1
Subjects	Source	CagPAI status	Core cagPAI genes detected	CagA type	VacA type
A	uHp	Negative(N)	0	N	s2i2m2
	Iso	N	0	N	s2i2m2
B	uHp	N	0	N	s1i1m2
	Iso	N	0	N	s1i1m2
C	uHp	P	13	ABC	s1i1m1
	Iso	P	13	ABC	s1i1m1
D	uHp	P	14	AABCC	s1i1m1
E	uHp	N	0	N	s2i2m2
	Iso	N	0	N	s2i2m2
F	uHp	N	0	N	s1i2m2
G	uHp	N	0	N	unknow
H	uHp	P	14	ABC	s1i1m1
	Iso	P	15	ABC	s1i1m1
I	uHp	P	14	ABC	s1i3m2
	Iso	P	15	ABC	s1i3m2
J	uHp	P	14	ABC	s1i1m1
K	uHp	P	14	ABC/AB(9%)	s2i1m1
L	uHp	N	0	N	s1i1m1
	Iso	N	0	N	s1i1m1
M	uHp	N	0	N	s2i2m2
	Iso	N	0	N	s2i2m2
N	Iso	P	14	ABC	s1i1m2
O	uHp	P	13	ABC	s1i1m1
P	uHp	P	13	ABC	s1i1m1
Q	uHp	P	14	ABC/AB(19%)	s1i1m1
R	uHp	P	14	ABCC/ABC(12%)	s1i1m1
T	uHp	P	13	AB	s1i1m1
	Iso	P	13	AB	s1i1m1
U	uHp	N	0	N	s2i2m2
