## Supplementary Tables for "Culture-free *Helicobacter pylori* genomics reveals within-host virulence heterogeneity and antibiotic resistance": Table_S8_SNPs_used_for_AMR_test.xlsx

### Sheet: SNPs used for AMR test
		Reference	ASM30779v1 (GCF_000307795.1)		NC_018939.1
Antibiotics	Domain	Locus_tag1	Locus_tag2	Gene	POS (genome)	POS (genome)	DNA Start (gene)	DNA End(gene)	DNA change		Amino Acid location in the gene	Amino Acid change
									REF	ALT		REF	ALT
CLR	V domain	C694_RS02215	C694_RS07250	23S	1474766	447400	2058		A	C/G
		C694_RS02215	C694_RS07250	23S	1474767	447401	2059		A	G
LEV	QRDR72-110	C694_RS03580		gyrA			259	261			87	N	K
		C694_RS03580		gyrA			259	261			87	N	R
		C694_RS03580		gyrA			259	261			87	N	I
		C694_RS03580		gyrA			259	261			87	N	Y
		C694_RS03580		gyrA			271	273			91	D	Y
		C694_RS03580		gyrA			271	273			91	D	G
		C694_RS03580		gyrA			271	273			91	D	N
AMX		C694_RS03085		pbp1			1204	1206			402	S	G
		C694_RS03085		pbp1			1204	1206			402	S	N
		C694_RS03085		pbp1			1213	1215			405	S	N
		C694_RS03085		pbp1			1240	1242			414	S	R
		C694_RS03085		pbp1			1240	1242			414	S	N
		C694_RS03085		pbp1			1390	1395			464	KD	KED
		C694_RS03085		pbp1			1966	1968			656	R	P
MNZ		C694_RS04890		rdxA									promoter region/null mutations any early stop/ truncation in rdxA
		C694_RS04890		rdxA			1	3			1	M	V
		C694_RS04890		rdxA			7	9			3	G	A
		C694_RS04890		rdxA			46	48			16	R	H
		C694_RS04890		rdxA			46	48			16	R	C
		C694_RS04890		rdxA			52	54			18	S	missense mutation
		C694_RS04890		rdxA			55	57			19	C	missense mutation
		C694_RS04890		rdxA			121	123			41	R	missense mutation
		C694_RS04890		rdxA			124	126			42	L	missense mutation
		C694_RS04890		rdxA			127	129			43	S	missense mutation
		C694_RS04890		rdxA			133	135			45	S	I
		C694_RS04890		rdxA			136	138			46	C	T
		C694_RS04890		rdxA			139	141			47	Y	missense mutation
		C694_RS04890		rdxA			148	150			50	Q	missense mutation
		C694_RS04890		rdxA			163	165			55	V	missense mutation
		C694_RS04890		rdxA			166	168			56	M	I
		C694_RS04890		rdxA			202	204			68	A	V
		C694_RS04890		rdxA			217	219			73	N	missense mutation
		C694_RS04890		rdxA			223	225			75	E	stop codon
		C694_RS04890		rdxA			334	336			112		stop codon
		C694_RS04890		rdxA			355	357			119		stop codon
		C694_RS04890		rdxA			424	426			142	I	missense mutation
		C694_RS04890		rdxA			427	429			143	A	missense mutation
		C694_RS04890		rdxA			433	435			145	G	missense mutation
		C694_RS04890		rdxA			475	477			159	C	T
		C694_RS04890		rdxA			484	486			162	G	missense mutation
		C694_RS04890		rdxA			574	576			192	V	fs
		C694_RS04890		rdxA			600	602			200	K	missense mutation
		C694_RS04890		rdxA			604	606			202	K	missense mutation
		C694_RS04890		rdxA			625	627			209	L	missense mutation
		C694_RS04890		rdxA			712	714			238	G	A
		C694_RS04890		rdxA			1054	1056			352	G	A
		C694_RS04890		rdxA	1013896		306						inserAT
		C694_RS04890		rdxA	1014167		35						delTT
				frxA									null mutations any early stop
		C694_RS03305		frxA			43	45			15	A	V
		C694_RS03305		frxA			49	51			17	K	missense mutation
		C694_RS03305		frxA			37	39			13	R	missense mutation
		C694_RS03305		frxA			58	60			20	K	missense mutation
		C694_RS03305		frxA			208	210			70	A	G
		C694_RS03305		frxA			331	333			111	N	D
		C694_RS03305		frxA			490	492			164	Q	missense mutation
		C694_RS03305		frxA			493	495			165	G	missense mutation
		C694_RS03305		frxA			616	618			206	R	missense mutation
RIF	RDR 511-612	C694_RS06155		rpoB			1570	1572			524	Q	P
		C694_RS06155		rpoB			1573	1575			525	L	P
		C694_RS06155		rpoB			1579	1581			527	Q	K
		C694_RS06155		rpoB			1579	1581			527	Q	R
		C694_RS06155		rpoB			1588	1590			530	D	V
		C694_RS06155		rpoB			1588	1590			530	D	N
		C694_RS06155		rpoB			1588	1590			530	D	E
		C694_RS06155		rpoB			1612	1614			538	V	I
		C694_RS06155		rpoB			1618	1620			540	H	N
		C694_RS06155		rpoB			1618	1620			540	H	Y
		C694_RS06155		rpoB			1573	1635			545	S	missense mutation
TET	TET binding site	C694_RS07415	C694_RS05885	16S		1208172		926	A	C
		C694_RS07415	C694_RS05885	16S				926	A	G
		C694_RS07415	C694_RS05885	16S				926	A	T
		C694_RS07415	C694_RS05885	16S		1208170		928	A	C
		C694_RS07415	C694_RS05885	16S			926	928	AGA	GGC
		C694_RS07415	C694_RS05885	16S			926	928	AGA	TTC
		C694_RS07415	C694_RS05885	16S			926	927	AG	GT
		C694_RS07415	C694_RS05885	16S			927	928	GA	TC
		C694_RS07415	C694_RS05885	16S			926	928	AGA	TGC
		C694_RS02045		HP0399			1378	1378	A	G	460	T	A
